# Quantifying impacts of the COVID-19 pandemic through life expectancy losses: a population-level study of 29 countries

**DOI:** 10.1101/2021.03.02.21252772

**Authors:** José Manuel Aburto, Jonas Schöley, Ilya Kashnitsky, Luyin Zhang, Charles Rahal, Trifon I. Missov, Melinda C. Mills, Jennifer B. Dowd, Ridhi Kashyap

**Author notes:** For correspondence: José Manuel Aburto, Jonas Schöley, and Ridhi Kashyap. The replication files for this paper including customised functions in the statistics environment R are available on Zenodo, a general-purpose open-access repository developed under the European OpenAIRE program and operated by CERN (10.5281/zenodo.4556982). We would like to thank Alyson van Raalte, Jim Oeppen, Christiaan Monden and John Ermisch for their insightful comments on the manuscript. We also thank Ainhoa Alustiza for her timely response on issues related to the STMF dataset. Funding is gratefully acknowledged from the British Academy’s Newton International Fellowship grant NIFBA19/190679 (JMA, RK), a Rockwool Foundation’s Excess Deaths grant (JMA, JS, TIM, IK), a Leverhulme Trust Large Centre Grant (JMA, LZ, RK, CR, JBD and MCM), Nuffield College (JM, RK, CR, JBD, MCM), John Fell Fund grant 0009182 (JMA, RK, CR, JBD, MCM) and European Research Council grant 835079 (MCM).

## Abstract

Variations in the age patterns and magnitudes of excess deaths, as well as differences in population sizes and age structures make cross-national comparisons of the cumulative mortality impacts of the COVID-19 pandemic challenging. Life expectancy is a widely-used indicator that provides a clear and cross-nationally comparable picture of the population-level impacts of the pandemic on mortality. Life tables by sex were calculated for 29 countries, including most European countries, Chile, and the USA for 2015-2020. Life expectancy at birth and at age 60 for 2020 were contextualised against recent trends between 2015-19. Using decomposition techniques, we examined which specific age groups contributed to reductions in life expectancy in 2020 and to what extent reductions were attributable to official COVID-19 deaths. Life expectancy at birth declined from 2019 to 2020 in 27 out of 29 countries. Males in the USA and Lithuania experienced the largest losses in life expectancy at birth during 2020 (2.2 and 1.7 years respectively), but reductions of more than an entire year were documented in eleven countries for males, and eight among females. Reductions were mostly attributable to increased mortality above age 60 and to official COVID-19 deaths. The COVID-19 pandemic triggered significant mortality increases in 2020 of a magnitude not witnessed since WW-II in Western Europe or the breakup of the Soviet Union in Eastern Europe. Females from 15 countries and males from 10 ended up with lower life expectancy at birth in 2020 than in 2015.
