## Supplementary File 2 for "Quantifying impacts of the COVID-19 pandemic through life expectancy losses: a population-level study of 29 countries"

### Sheet: Life expectancy at birth
		Life expectancy at birth
Region ISO	Region Name	2015	ex_2015_Male	2016	ex_2016_Male	2017	ex_2017_Male	2018	ex_2018_Male	2019	ex_2019_Male	2020	ex_2020_Male	Difference in life expectancy 2020 - 2019 (95% CI’s)	ex_diff_1920_Male	Avg. annual change in 2015-2019	ex_avgdiff_pre2020_Male
		Female	Male	Female	Male	Female	Male	Female	Male	Female	Male	Female	Male	Female	Male	Female	Male
AT	Austria	83.83 (83.72,83.94)	79.19 (79.05,79.30)	84.26 (84.14,84.38)	79.74 (79.60,79.86)	84.10 (83.98,84.20)	79.89 (79.75,80.01)	84.20 (84.08,84.32)	79.84 (79.73,79.97)	84.32 (84.21,84.43)	80.08 (79.96,80.21)	83.65 (83.54,83.75)	79.26 (79.15,79.37)	-0.67 (-0.83,-0.53)	-0.81 (-0.98,-0.65)	+0.12 (+0.08,+0.16)	+0.22 (+0.18,+0.27)
BE	Belgium	83.19 (83.09,83.29)	78.62 (78.51,78.73)	83.85 (83.73,83.97)	78.97 (78.87,79.08)	83.77 (83.66,83.87)	79.15 (79.03,79.25)	83.76 (83.65,83.86)	79.39 (79.27,79.50)	84.10 (83.99,84.20)	79.76 (79.64,79.87)	82.95 (82.86,83.04)	78.56 (78.47,78.65)	-1.14 (-1.29,-1.01)	-1.19 (-1.33,-1.05)	+0.23 (+0.19,+0.26)	+0.28 (+0.25,+0.32)
BG	Bulgaria	77.88 (77.75,78.03)	71.09 (70.95,71.22)	78.35 (78.22,78.49)	71.32 (71.20,71.45)	78.25 (78.13,78.38)	71.40 (71.25,71.53)	78.39 (78.26,78.53)	71.50 (71.35,71.65)	78.59 (78.46,78.71)	71.55 (71.41,71.70)	77.30 (77.17,77.43)	69.94 (69.81,70.08)	-1.29 (-1.45,-1.10)	-1.60 (-1.81,-1.41)	+0.18 (+0.13,+0.22)	+0.11 (+0.07,+0.17)
CH	Switzerland	84.87 (84.74,84.98)	80.78 (80.65,80.91)	85.40 (85.27,85.52)	81.74 (81.62,81.87)	85.47 (85.35,85.60)	81.60 (81.47,81.73)	85.48 (85.35,85.60)	81.93 (81.81,82.06)	85.61 (85.47,85.72)	82.17 (82.06,82.30)	84.96 (84.87,85.08)	81.20 (81.07,81.31)	-0.65 (-0.80,-0.47)	-0.97 (-1.14,-0.81)	+0.19 (+0.14,+0.23)	+0.35 (+0.31,+0.40)
CL	Chile	.	.	83.39 (83.27,83.51)	77.71 (77.60,77.82)	83.46 (83.35,83.57)	77.95 (77.84,78.05)	83.85 (83.74,83.97)	78.28 (78.17,78.39)	83.81 (83.69,83.91)	78.22 (78.10,78.33)	82.96 (82.86,83.06)	76.94 (76.84,77.04)	-0.85 (-1.01,-0.68)	-1.27 (-1.42,-1.14)	+0.14 (+0.09,+0.20)	+0.17 (+0.12,+0.22)
CZ	Czech Republic	81.46 (81.35,81.55)	75.64 (75.52,75.74)	82.01 (81.90,82.11)	76.16 (76.06,76.27)	81.91 (81.81,82.01)	76.12 (76.01,76.23)	81.92 (81.83,82.02)	76.20 (76.09,76.31)	82.09 (81.99,82.19)	76.45 (76.34,76.56)	81.18 (81.10,81.29)	75.35 (75.24,75.45)	-0.90 (-1.05,-0.75)	-1.10 (-1.24,-0.95)	+0.16 (+0.12,+0.20)	+0.20 (+0.17,+0.24)
DE	Germany	.	.	83.40 (83.36,83.43)	78.64 (78.60,78.68)	83.40 (83.37,83.44)	78.85 (78.81,78.89)	83.34 (83.30,83.37)	78.80 (78.76,78.83)	83.69 (83.65,83.72)	79.14 (79.09,79.18)	83.46 (83.42,83.49)	78.76 (78.72,78.80)	-0.23 (-0.28,-0.18)	-0.38 (-0.44,-0.32)	+0.10 (+0.08,+0.11)	+0.16 (+0.14,+0.18)
DK	Denmark	82.52 (82.38,82.67)	78.72 (78.57,78.86)	82.68 (82.53,82.84)	78.95 (78.79,79.09)	82.96 (82.81,83.11)	79.08 (78.93,79.23)	82.78 (82.63,82.91)	78.96 (78.82,79.11)	83.23 (83.09,83.38)	79.39 (79.22,79.54)	83.30 (83.16,83.45)	79.44 (79.31,79.59)	+0.07 (-0.14,+0.28)	+0.05 (-0.14,+0.27)	+0.18 (+0.12,+0.22)	+0.17 (+0.11,+0.22)
EE	Estonia	81.95 (81.65,82.25)	73.16 (72.85,73.50)	82.11 (81.78,82.42)	73.33 (73.02,73.68)	82.53 (82.24,82.82)	73.83 (73.53,74.17)	82.52 (82.24,82.80)	74.00 (73.66,74.32)	82.83 (82.56,83.14)	74.54 (74.22,74.86)	82.40 (82.10,82.68)	74.13 (73.78,74.46)	-0.43 (-0.87,-0.02)	-0.41 (-0.90,+0.05)	+0.22 (+0.13,+0.32)	+0.34 (+0.23,+0.46)
ES	Spain	85.42 (85.37,85.46)	79.93 (79.87,79.99)	86.06 (86.00,86.11)	80.45 (80.39,80.51)	85.88 (85.83,85.93)	80.51 (80.45,80.57)	86.05 (86.00,86.10)	80.63 (80.58,80.69)	86.50 (86.44,86.56)	81.05 (80.99,81.10)	85.00 (84.95,85.04)	79.61 (79.56,79.66)	-1.50 (-1.58,-1.43)	-1.44 (-1.51,-1.36)	+0.27 (+0.25,+0.29)	+0.28 (+0.26,+0.30)
FI	Finland	84.07 (83.95,84.22)	78.53 (78.37,78.68)	84.14 (83.99,84.28)	78.53 (78.38,78.68)	84.25 (84.10,84.40)	78.80 (78.64,78.96)	84.24 (84.10,84.40)	79.00 (78.86,79.16)	84.50 (84.36,84.65)	79.25 (79.09,79.42)	84.51 (84.38,84.65)	79.12 (78.96,79.27)	+0.01 (-0.19,+0.21)	-0.14 (-0.39,+0.07)	+0.11 (+0.05,+0.16)	+0.18 (+0.12,+0.24)
FR	France	85.21 (85.17,85.25)	79.05 (79.01,79.10)	85.48 (85.44,85.53)	79.45 (79.40,79.50)	85.36 (85.31,85.41)	79.55 (79.50,79.60)	85.47 (85.42,85.51)	79.65 (79.59,79.70)	85.54 (85.50,85.59)	79.82 (79.77,79.87)	84.94 (84.90,84.99)	79.15 (79.10,79.19)	-0.60 (-0.66,-0.54)	-0.67 (-0.74,-0.61)	+0.08 (+0.07,+0.10)	+0.19 (+0.17,+0.21)
GB-EAW	England and Wales	82.71 (82.66,82.75)	79.24 (79.19,79.28)	82.91 (82.86,82.95)	79.41 (79.36,79.45)	82.99 (82.94,83.04)	79.48 (79.44,79.53)	82.96 (82.91,83.00)	79.44 (79.39,79.49)	83.38 (83.33,83.43)	79.80 (79.75,79.85)	82.47 (82.42,82.51)	78.65 (78.61,78.70)	-0.91 (-0.98,-0.85)	-1.14 (-1.21,-1.08)	+0.17 (+0.15,+0.18)	+0.14 (+0.12,+0.16)
GB-NIR	Northern Ireland	82.19 (81.91,82.45)	78.28 (77.99,78.58)	82.21 (81.93,82.46)	78.81 (78.52,79.11)	82.30 (82.05,82.55)	78.42 (78.13,78.70)	82.43 (82.17,82.70)	78.97 (78.70,79.26)	82.80 (82.52,83.07)	79.11 (78.83,79.39)	82.00 (81.76,82.28)	78.35 (78.08,78.60)	-0.81 (-1.14,-0.43)	-0.76 (-1.14,-0.36)	+0.15 (+0.05,+0.24)	+0.21 (+0.10,+0.31)
GB-SCT	Scotland	80.84 (80.67,81.00)	76.92 (76.75,77.08)	80.95 (80.80,81.10)	76.92 (76.75,77.09)	81.00 (80.86,81.16)	77.07 (76.92,77.22)	80.97 (80.83,81.11)	77.10 (76.92,77.26)	81.19 (81.02,81.35)	77.29 (77.13,77.46)	80.68 (80.53,80.84)	76.23 (76.07,76.39)	-0.51 (-0.73,-0.28)	-1.06 (-1.28,-0.85)	+0.09 (+0.03,+0.14)	+0.09 (+0.03,+0.15)
GR	Greece	.	.	83.51 (83.41,83.61)	78.61 (78.48,78.74)	83.42 (83.33,83.52)	78.53 (78.42,78.64)	83.98 (83.87,84.06)	79.01 (78.87,79.12)	83.73 (83.62,83.83)	78.93 (78.80,79.04)	83.50 (83.40,83.61)	78.57 (78.45,78.70)	-0.23 (-0.37,-0.08)	-0.36 (-0.52,-0.19)	+0.07 (+0.02,+0.12)	+0.10 (+0.04,+0.16)
HR	Croatia	80.93 (80.77,81.08)	74.36 (74.18,74.53)	81.85 (81.67,82.01)	75.11 (74.96,75.29)	81.46 (81.28,81.63)	75.05 (74.88,75.26)	81.92 (81.75,82.07)	74.99 (74.80,75.16)	82.01 (81.84,82.18)	75.44 (75.26,75.60)	81.18 (81.01,81.34)	74.61 (74.43,74.78)	-0.83 (-1.10,-0.61)	-0.83 (-1.07,-0.58)	+0.27 (+0.21,+0.33)	+0.27 (+0.20,+0.33)
HU	Hungary	78.56 (78.46,78.67)	71.88 (71.76,71.99)	79.36 (79.26,79.48)	72.32 (72.20,72.43)	79.08 (78.99,79.19)	72.30 (72.20,72.43)	79.38 (79.27,79.48)	72.49 (72.37,72.61)	79.54 (79.44,79.64)	72.81 (72.70,72.94)	78.89 (78.80,78.99)	72.11 (72.01,72.21)	-0.65 (-0.78,-0.51)	-0.71 (-0.87,-0.55)	+0.25 (+0.21,+0.28)	+0.23 (+0.19,+0.27)
IS	Iceland	83.52 (82.89,84.21)	80.88 (80.22,81.65)	83.79 (83.22,84.43)	80.29 (79.66,80.90)	84.02 (83.39,84.69)	80.90 (80.16,81.67)	84.25 (83.65,84.90)	81.03 (80.36,81.75)	84.42 (83.81,85.02)	81.28 (80.54,81.99)	84.34 (83.71,85.04)	81.08 (80.46,81.80)	-0.07 (-0.95,+0.90)	-0.20 (-1.18,+0.84)	+0.22 (+0.01,+0.44)	+0.10 (-0.17,+0.34)
IT	Italy	84.37 (84.33,84.42)	79.89 (79.85,79.93)	85.14 (85.09,85.19)	80.59 (80.54,80.63)	84.81 (84.77,84.85)	80.48 (80.43,80.53)	85.22 (85.17,85.26)	80.85 (80.80,80.90)	85.36 (85.31,85.40)	81.08 (81.03,81.12)	84.35 (84.30,84.39)	79.83 (79.78,79.87)	-1.01 (-1.07,-0.95)	-1.25 (-1.31,-1.18)	+0.25 (+0.23,+0.26)	+0.30 (+0.28,+0.31)
LT	Lithuania	79.61 (79.39,79.82)	69.11 (68.92,69.33)	80.20 (80.00,80.41)	69.57 (69.33,69.78)	80.62 (80.40,80.82)	70.82 (70.59,71.05)	80.91 (80.66,81.12)	70.96 (70.75,71.24)	81.42 (81.20,81.63)	71.38 (71.15,71.61)	80.16 (79.95,80.36)	69.69 (69.48,69.94)	-1.26 (-1.54,-0.97)	-1.69 (-2.00,-1.36)	+0.45 (+0.38,+0.53)	+0.57 (+0.49,+0.65)
NL	Netherlands	83.01 (82.94,83.09)	79.68 (79.61,79.76)	83.08 (82.99,83.16)	79.94 (79.86,80.01)	83.25 (83.17,83.34)	80.15 (80.06,80.23)	83.26 (83.18,83.35)	80.26 (80.17,80.34)	83.52 (83.43,83.60)	80.58 (80.50,80.67)	82.95 (82.88,83.03)	79.78 (79.70,79.87)	-0.57 (-0.68,-0.46)	-0.80 (-0.92,-0.68)	+0.13 (+0.10,+0.15)	+0.23 (+0.19,+0.26)
NO	Norway	83.88 (83.71,84.04)	80.25 (80.09,80.40)	83.98 (83.83,84.14)	80.64 (80.47,80.81)	84.09 (83.95,84.25)	80.90 (80.71,81.06)	84.26 (84.10,84.42)	81.00 (80.85,81.16)	84.44 (84.26,84.59)	81.17 (81.00,81.34)	84.62 (84.47,84.76)	81.36 (81.21,81.51)	+0.18 (-0.04,+0.40)	+0.18 (-0.04,+0.42)	+0.14 (+0.08,+0.19)	+0.23 (+0.17,+0.29)
PL	Poland	81.35 (81.29,81.41)	73.40 (73.34,73.46)	81.89 (81.83,81.96)	73.85 (73.78,73.91)	81.64 (81.59,81.70)	73.83 (73.76,73.89)	81.66 (81.60,81.72)	73.81 (73.74,73.88)	81.96 (81.91,82.02)	74.20 (74.14,74.26)	80.89 (80.84,80.94)	72.70 (72.65,72.77)	-1.07 (-1.15,-1.00)	-1.50 (-1.58,-1.41)	+0.15 (+0.13,+0.17)	+0.20 (+0.18,+0.22)
PT	Portugal	83.87 (83.78,83.97)	78.03 (77.92,78.15)	84.02 (83.91,84.12)	78.09 (77.97,78.21)	84.29 (84.18,84.40)	78.41 (78.29,78.53)	84.20 (84.09,84.30)	78.33 (78.22,78.45)	84.48 (84.37,84.59)	78.69 (78.58,78.81)	83.79 (83.67,83.90)	77.86 (77.75,77.98)	-0.69 (-0.84,-0.54)	-0.83 (-1.02,-0.67)	+0.15 (+0.11,+0.19)	+0.17 (+0.13,+0.21)
SE	Sweden	83.76 (83.66,83.87)	80.14 (80.04,80.25)	83.88 (83.77,83.98)	80.47 (80.35,80.57)	83.88 (83.78,83.99)	80.59 (80.48,80.69)	84.00 (83.90,84.11)	80.66 (80.56,80.77)	84.49 (84.38,84.60)	81.18 (81.07,81.29)	83.90 (83.78,83.99)	80.31 (80.21,80.41)	-0.59 (-0.76,-0.46)	-0.87 (-1.02,-0.72)	+0.18 (+0.14,+0.22)	+0.26 (+0.22,+0.30)
SI	Slovenia	83.60 (83.36,83.82)	77.68 (77.47,77.95)	84.04 (83.83,84.26)	78.15 (77.91,78.43)	83.85 (83.63,84.09)	78.25 (78.00,78.49)	84.13 (83.88,84.36)	78.47 (78.26,78.74)	84.25 (84.02,84.45)	78.63 (78.37,78.91)	83.19 (82.99,83.39)	77.68 (77.47,77.92)	-1.06 (-1.35,-0.71)	-0.94 (-1.29,-0.57)	+0.16 (+0.08,+0.24)	+0.24 (+0.14,+0.32)
SK	Slovakia	80.01 (79.86,80.16)	73.00 (72.84,73.15)	80.53 (80.39,80.69)	73.74 (73.57,73.90)	80.52 (80.37,80.65)	73.73 (73.56,73.89)	80.56 (80.40,80.71)	73.82 (73.66,73.97)	80.92 (80.77,81.08)	74.20 (74.02,74.37)	80.14 (80.00,80.30)	73.38 (73.21,73.54)	-0.79 (-0.99,-0.58)	-0.83 (-1.07,-0.59)	+0.23 (+0.18,+0.28)	+0.30 (+0.24,+0.36)
US	USA	81.17 (81.15,81.20)	76.47 (76.44,76.50)	81.30 (81.28,81.32)	76.45 (76.43,76.48)	81.29 (81.26,81.31)	76.43 (76.41,76.46)	81.47 (81.44,81.49)	76.61 (76.59,76.64)	81.65 (81.62,81.67)	76.74 (76.72,76.76)	80.00 (79.98,80.02)	74.51 (74.49,74.54)	-1.65 (-1.68,-1.62)	-2.23 (-2.26,-2.20)	+0.12 (+0.11,+0.13)	+0.07 (+0.06,+0.08)

### Sheet: Life expectancy at age 60
		Life expectancy at age 60
Region ISO	Region Name	2015	ex_2015_Male	2016	ex_2016_Male	2017	ex_2017_Male	2018	ex_2018_Male	2019	ex_2019_Male	2020	ex_2020_Male	Difference in life expectancy 2020 - 2019 (95% CI’s)	ex_diff_1920_Male	Avg. annual change in 2015-2019	ex_avgdiff_pre2020_Male
		Female	Male	Female	Male	Female	Male	Female	Male	Female	Male	Female	Male	Female	Male	Female	Male
AT	Austria	25.70 (25.61,25.78)	22.26 (22.17,22.37)	26.13 (26.04,26.23)	22.69 (22.59,22.79)	25.88 (25.79,25.96)	22.78 (22.68,22.88)	26.01 (25.92,26.10)	22.72 (22.62,22.82)	26.05 (25.97,26.14)	22.90 (22.79,23.00)	25.38 (25.30,25.46)	22.06 (21.97,22.14)	-0.67 (-0.79,-0.55)	-0.84 (-0.97,-0.70)	+0.09 (+0.06,+0.12)	+0.16 (+0.12,+0.19)
BE	Belgium	25.46 (25.39,25.55)	21.94 (21.85,22.01)	26.00 (25.92,26.09)	22.24 (22.16,22.32)	25.93 (25.84,26.00)	22.36 (22.27,22.44)	25.91 (25.82,25.99)	22.50 (22.42,22.58)	26.16 (26.08,26.25)	22.79 (22.70,22.87)	24.91 (24.85,24.98)	21.51 (21.44,21.58)	-1.24 (-1.35,-1.14)	-1.28 (-1.39,-1.16)	+0.17 (+0.14,+0.20)	+0.21 (+0.18,+0.24)
BG	Bulgaria	21.36 (21.28,21.43)	16.97 (16.88,17.04)	21.72 (21.64,21.80)	17.24 (17.16,17.33)	21.63 (21.56,21.71)	17.19 (17.11,17.29)	21.79 (21.73,21.87)	17.24 (17.16,17.33)	21.83 (21.75,21.92)	17.20 (17.13,17.29)	20.71 (20.64,20.78)	15.80 (15.73,15.88)	-1.12 (-1.24,-1.02)	-1.40 (-1.51,-1.28)	+0.12 (+0.09,+0.15)	+0.06 (+0.03,+0.09)
CH	Switzerland	26.54 (26.45,26.62)	23.33 (23.24,23.43)	27.11 (27.01,27.22)	24.05 (23.95,24.15)	27.04 (26.94,27.14)	24.07 (23.97,24.16)	27.11 (27.00,27.21)	24.29 (24.18,24.38)	27.10 (27.01,27.19)	24.40 (24.30,24.51)	26.45 (26.37,26.55)	23.50 (23.42,23.59)	-0.64 (-0.76,-0.51)	-0.89 (-1.03,-0.77)	+0.14 (+0.11,+0.17)	+0.27 (+0.23,+0.30)
CL	Chile	.	.	26.13 (26.02,26.23)	22.15 (22.06,22.25)	26.12 (26.02,26.22)	22.26 (22.17,22.36)	26.48 (26.39,26.60)	22.58 (22.49,22.67)	26.46 (26.35,26.55)	22.56 (22.47,22.65)	25.59 (25.50,25.68)	21.36 (21.28,21.43)	-0.87 (-1.01,-0.72)	-1.20 (-1.32,-1.08)	+0.11 (+0.06,+0.16)	+0.14 (+0.09,+0.18)
CZ	Czech Republic	23.52 (23.44,23.59)	19.36 (19.28,19.43)	24.16 (24.07,24.24)	19.82 (19.73,19.89)	23.92 (23.84,24.01)	19.80 (19.72,19.88)	23.93 (23.85,24.01)	19.90 (19.82,19.97)	24.14 (24.07,24.22)	20.07 (19.99,20.14)	23.20 (23.14,23.28)	18.91 (18.85,18.98)	-0.94 (-1.04,-0.83)	-1.15 (-1.26,-1.05)	+0.15 (+0.13,+0.18)	+0.18 (+0.15,+0.21)
DE	Germany	.	.	25.46 (25.43,25.49)	21.93 (21.91,21.96)	25.42 (25.39,25.45)	21.99 (21.96,22.02)	25.34 (25.31,25.37)	21.97 (21.94,22.00)	25.64 (25.61,25.67)	22.20 (22.17,22.24)	25.38 (25.35,25.41)	21.83 (21.80,21.85)	-0.26 (-0.30,-0.22)	-0.38 (-0.42,-0.33)	+0.06 (+0.04,+0.07)	+0.09 (+0.08,+0.11)
DK	Denmark	24.64 (24.52,24.77)	21.77 (21.65,21.88)	24.79 (24.67,24.91)	22.03 (21.92,22.14)	24.95 (24.83,25.08)	22.08 (21.97,22.20)	24.76 (24.65,24.87)	21.92 (21.81,22.02)	25.05 (24.94,25.17)	22.16 (22.04,22.28)	25.11 (25.00,25.23)	22.18 (22.06,22.28)	+0.06 (-0.11,+0.22)	+0.01 (-0.14,+0.18)	+0.10 (+0.06,+0.14)	+0.10 (+0.06,+0.13)
EE	Estonia	24.57 (24.38,24.80)	18.66 (18.39,18.89)	24.88 (24.67,25.10)	18.78 (18.55,19.05)	24.85 (24.63,25.06)	18.85 (18.60,19.12)	24.74 (24.52,24.97)	18.99 (18.75,19.23)	25.19 (24.98,25.40)	19.26 (19.00,19.52)	24.93 (24.74,25.13)	19.11 (18.87,19.34)	-0.25 (-0.57,+0.04)	-0.14 (-0.52,+0.21)	+0.15 (+0.08,+0.23)	+0.15 (+0.05,+0.24)
ES	Spain	27.14 (27.09,27.18)	22.77 (22.72,22.81)	27.77 (27.72,27.81)	23.26 (23.21,23.31)	27.60 (27.55,27.64)	23.27 (23.23,23.32)	27.74 (27.69,27.78)	23.36 (23.32,23.40)	28.15 (28.10,28.19)	23.71 (23.67,23.75)	26.67 (26.63,26.71)	22.26 (22.22,22.30)	-1.48 (-1.54,-1.42)	-1.45 (-1.51,-1.39)	+0.25 (+0.24,+0.27)	+0.24 (+0.22,+0.25)
FI	Finland	25.90 (25.80,26.01)	21.96 (21.85,22.08)	25.97 (25.86,26.07)	22.00 (21.88,22.11)	26.18 (26.07,26.30)	22.20 (22.09,22.32)	26.14 (26.02,26.25)	22.37 (22.25,22.48)	26.40 (26.28,26.52)	22.65 (22.54,22.77)	26.30 (26.19,26.41)	22.61 (22.50,22.73)	-0.09 (-0.26,+0.07)	-0.04 (-0.21,+0.13)	+0.12 (+0.09,+0.16)	+0.17 (+0.13,+0.22)
FR	France	27.46 (27.42,27.49)	22.94 (22.91,22.98)	27.69 (27.65,27.73)	23.20 (23.16,23.24)	27.56 (27.53,27.61)	23.24 (23.21,23.28)	27.68 (27.64,27.72)	23.34 (23.30,23.38)	27.71 (27.67,27.75)	23.46 (23.43,23.50)	27.04 (27.01,27.07)	22.68 (22.64,22.71)	-0.67 (-0.71,-0.62)	-0.79 (-0.84,-0.73)	+0.06 (+0.05,+0.08)	+0.13 (+0.12,+0.14)
GB-EAW	England and Wales	24.97 (24.93,25.00)	22.52 (22.49,22.56)	25.23 (25.19,25.26)	22.71 (22.67,22.75)	25.24 (25.20,25.27)	22.75 (22.71,22.79)	25.25 (25.22,25.28)	22.81 (22.78,22.85)	25.67 (25.63,25.71)	23.12 (23.09,23.16)	24.79 (24.75,24.82)	22.08 (22.05,22.11)	-0.88 (-0.93,-0.83)	-1.05 (-1.09,-1.00)	+0.18 (+0.16,+0.19)	+0.15 (+0.14,+0.16)
GB-NIR	Northern Ireland	24.69 (24.49,24.90)	22.02 (21.82,22.27)	24.69 (24.48,24.90)	22.44 (22.21,22.68)	24.69 (24.50,24.89)	22.17 (21.96,22.37)	24.90 (24.70,25.09)	22.57 (22.36,22.77)	25.33 (25.12,25.52)	22.90 (22.72,23.10)	24.48 (24.28,24.68)	22.04 (21.84,22.25)	-0.85 (-1.13,-0.57)	-0.86 (-1.13,-0.58)	+0.16 (+0.08,+0.23)	+0.22 (+0.15,+0.29)
GB-SCT	Scotland	23.52 (23.41,23.63)	21.00 (20.90,21.11)	23.84 (23.73,23.95)	21.35 (21.24,21.47)	23.75 (23.64,23.86)	21.34 (21.24,21.46)	23.85 (23.75,23.96)	21.52 (21.40,21.64)	24.11 (24.00,24.24)	21.85 (21.72,21.97)	23.57 (23.46,23.68)	20.97 (20.87,21.08)	-0.54 (-0.71,-0.39)	-0.87 (-1.03,-0.72)	+0.15 (+0.11,+0.19)	+0.21 (+0.17,+0.25)
GR	Greece	.	.	25.60 (25.53,25.67)	22.37 (22.28,22.46)	25.37 (25.30,25.43)	22.09 (22.02,22.17)	25.90 (25.82,25.97)	22.57 (22.47,22.65)	25.71 (25.63,25.78)	22.45 (22.37,22.53)	25.42 (25.36,25.50)	22.02 (21.94,22.11)	-0.28 (-0.39,-0.17)	-0.43 (-0.54,-0.30)	+0.04 (+0.00,+0.07)	+0.03 (-0.01,+0.07)
HR	Croatia	23.30 (23.19,23.41)	18.62 (18.50,18.74)	23.98 (23.86,24.11)	19.16 (19.04,19.28)	23.65 (23.53,23.77)	19.09 (18.98,19.22)	24.04 (23.91,24.15)	19.14 (19.01,19.27)	24.13 (24.01,24.26)	19.39 (19.27,19.52)	23.27 (23.17,23.38)	18.44 (18.33,18.54)	-0.86 (-1.02,-0.70)	-0.95 (-1.12,-0.80)	+0.21 (+0.17,+0.25)	+0.19 (+0.15,+0.24)
HU	Hungary	21.63 (21.56,21.71)	17.09 (17.01,17.17)	22.26 (22.18,22.33)	17.32 (17.24,17.41)	21.97 (21.90,22.05)	17.20 (17.12,17.28)	22.17 (22.09,22.24)	17.31 (17.22,17.41)	22.27 (22.20,22.35)	17.58 (17.51,17.66)	21.63 (21.57,21.70)	16.86 (16.79,16.93)	-0.64 (-0.74,-0.54)	-0.72 (-0.83,-0.62)	+0.16 (+0.14,+0.18)	+0.12 (+0.09,+0.15)
IS	Iceland	25.30 (24.82,25.93)	23.69 (23.19,24.25)	25.26 (24.76,25.86)	22.96 (22.49,23.49)	25.66 (25.13,26.23)	24.08 (23.51,24.72)	25.93 (25.36,26.55)	24.05 (23.52,24.68)	26.16 (25.61,26.71)	24.07 (23.53,24.63)	26.24 (25.75,26.78)	24.19 (23.66,24.79)	+0.07 (-0.68,+0.86)	+0.12 (-0.71,+0.88)	+0.22 (+0.03,+0.40)	+0.10 (-0.09,+0.29)
IT	Italy	26.13 (26.10,26.16)	22.58 (22.55,22.61)	26.88 (26.85,26.91)	23.18 (23.15,23.22)	26.51 (26.48,26.54)	23.04 (23.01,23.07)	26.91 (26.88,26.95)	23.44 (23.41,23.48)	26.96 (26.93,26.99)	23.54 (23.50,23.58)	25.93 (25.90,25.95)	22.25 (22.22,22.28)	-1.04 (-1.08,-0.99)	-1.29 (-1.34,-1.24)	+0.21 (+0.19,+0.22)	+0.24 (+0.23,+0.25)
LT	Lithuania	23.04 (22.90,23.17)	16.77 (16.62,16.91)	23.50 (23.36,23.65)	17.07 (16.92,17.22)	23.73 (23.58,23.86)	17.53 (17.36,17.70)	24.00 (23.84,24.13)	17.62 (17.46,17.78)	24.40 (24.25,24.57)	17.89 (17.71,18.05)	23.32 (23.16,23.46)	16.49 (16.35,16.65)	-1.09 (-1.29,-0.87)	-1.40 (-1.60,-1.17)	+0.34 (+0.29,+0.39)	+0.28 (+0.22,+0.34)
NL	Netherlands	24.99 (24.93,25.05)	22.16 (22.10,22.22)	25.14 (25.08,25.21)	22.40 (22.34,22.46)	25.19 (25.13,25.27)	22.67 (22.60,22.73)	25.17 (25.11,25.24)	22.74 (22.67,22.80)	25.44 (25.37,25.50)	23.05 (22.98,23.11)	24.86 (24.80,24.92)	22.28 (22.22,22.34)	-0.58 (-0.66,-0.48)	-0.77 (-0.85,-0.67)	+0.11 (+0.09,+0.13)	+0.22 (+0.20,+0.24)
NO	Norway	25.62 (25.48,25.76)	22.83 (22.73,22.95)	25.75 (25.62,25.88)	23.19 (23.06,23.33)	25.77 (25.65,25.90)	23.36 (23.22,23.49)	25.88 (25.75,26.01)	23.48 (23.36,23.60)	26.03 (25.90,26.16)	23.61 (23.48,23.74)	26.18 (26.06,26.30)	23.72 (23.61,23.86)	+0.15 (-0.03,+0.33)	+0.11 (-0.05,+0.28)	+0.10 (+0.06,+0.14)	+0.19 (+0.15,+0.24)
PL	Poland	23.92 (23.88,23.96)	18.81 (18.76,18.86)	24.46 (24.42,24.51)	19.24 (19.19,19.29)	24.22 (24.18,24.26)	19.17 (19.13,19.22)	24.21 (24.17,24.26)	19.15 (19.11,19.20)	24.45 (24.41,24.49)	19.43 (19.38,19.48)	23.33 (23.29,23.37)	17.89 (17.85,17.93)	-1.12 (-1.18,-1.06)	-1.53 (-1.59,-1.47)	+0.13 (+0.12,+0.15)	+0.15 (+0.14,+0.17)
PT	Portugal	25.73 (25.66,25.81)	21.80 (21.72,21.87)	25.96 (25.89,26.04)	21.80 (21.72,21.88)	26.26 (26.19,26.33)	22.12 (22.05,22.21)	26.22 (26.15,26.29)	21.99 (21.91,22.07)	26.48 (26.40,26.57)	22.21 (22.13,22.30)	25.76 (25.69,25.84)	21.50 (21.42,21.57)	-0.72 (-0.82,-0.60)	-0.71 (-0.84,-0.60)	+0.19 (+0.16,+0.21)	+0.10 (+0.08,+0.13)
SE	Sweden	25.49 (25.40,25.58)	22.84 (22.76,22.91)	25.63 (25.55,25.71)	23.07 (22.97,23.15)	25.60 (25.52,25.69)	23.20 (23.12,23.28)	25.70 (25.62,25.79)	23.22 (23.13,23.31)	26.17 (26.08,26.26)	23.60 (23.52,23.69)	25.51 (25.43,25.58)	22.81 (22.74,22.89)	-0.66 (-0.79,-0.54)	-0.80 (-0.91,-0.67)	+0.17 (+0.14,+0.20)	+0.19 (+0.16,+0.22)
SI	Slovenia	25.44 (25.25,25.64)	21.17 (21.00,21.37)	25.87 (25.70,26.04)	21.57 (21.39,21.78)	25.72 (25.55,25.92)	21.33 (21.15,21.53)	25.86 (25.65,26.06)	21.57 (21.39,21.78)	25.83 (25.64,26.00)	21.83 (21.63,22.02)	24.81 (24.66,24.98)	20.74 (20.58,20.90)	-1.02 (-1.24,-0.76)	-1.08 (-1.32,-0.83)	+0.10 (+0.03,+0.16)	+0.16 (+0.10,+0.23)
SK	Slovakia	22.65 (22.53,22.74)	18.08 (17.98,18.21)	23.14 (23.02,23.26)	18.49 (18.35,18.60)	23.06 (22.96,23.17)	18.49 (18.36,18.61)	23.16 (23.05,23.28)	18.69 (18.59,18.82)	23.53 (23.42,23.63)	18.92 (18.80,19.04)	22.70 (22.60,22.80)	18.03 (17.93,18.14)	-0.82 (-0.97,-0.68)	-0.89 (-1.07,-0.72)	+0.22 (+0.18,+0.26)	+0.21 (+0.17,+0.26)
US	USA	24.75 (24.73,24.77)	21.87 (21.86,21.89)	24.98 (24.96,24.99)	22.08 (22.06,22.10)	24.92 (24.90,24.94)	22.07 (22.05,22.09)	25.03 (25.01,25.05)	22.14 (22.12,22.16)	25.18 (25.16,25.20)	22.26 (22.24,22.28)	23.85 (23.83,23.87)	20.77 (20.76,20.79)	-1.33 (-1.35,-1.30)	-1.49 (-1.51,-1.47)	+0.11 (+0.10,+0.11)	+0.10 (+0.09,+0.10)
