## Supplementary File 3 for "Quantifying impacts of the COVID-19 pandemic through life expectancy losses: a population-level study of 29 countries"

### Sheet: Decomposition by age
Contribution (in years) of age groups to change in life expectancy by age and period
		Female		Male
Country	Age group	from 2015 to 2019	from 2019 to 2020	from 2015 to 2019	from 2019 to 2020
Austria	[0,60)	0.157	-0.031	0.307	-0.037
	[60,80)	0.096	-0.137	0.344	-0.315
	80+	0.238	-0.503	0.239	-0.458
Belgium	[0,60)	0.255	0.035	0.358	-0.017
	[60,80)	0.201	-0.299	0.465	-0.517
	80+	0.455	-0.881	0.315	-0.657
Bulgaria	[0,60)	0.268	-0.272	0.266	-0.48
	[60,80)	0.117	-0.763	0.032	-0.878
	80+	0.316	-0.255	0.16	-0.243
Chile	[0,60)	0.117	-0.036	0.14	-0.206
	[60,80)	0.174	-0.399	0.264	-0.687
	80+	0.136	-0.417	0.1	-0.379
Croatia	[0,60)	0.305	-0.024	0.412	0.006
	[60,80)	0.336	-0.36	0.399	-0.533
	80+	0.443	-0.45	0.269	-0.304
Czechia	[0,60)	0.042	-0.016	0.184	-0.078
	[60,80)	0.256	-0.278	0.416	-0.577
	80+	0.329	-0.61	0.214	-0.448
Denmark	[0,60)	0.319	0.012	0.311	0.041
	[60,80)	0.218	0.049	0.171	0.154
	80+	0.172	0.009	0.19	-0.14
England and Wales	[0,60)	0.011	-0.083	0.014	-0.192
	[60,80)	0.205	-0.322	0.257	-0.526
	80+	0.457	-0.508	0.291	-0.425
Estonia	[0,60)	0.308	-0.197	0.868	-0.286
	[60,80)	0.324	-0.08	0.298	0
	80+	0.25	-0.154	0.205	-0.122
Finland	[0,60)	-0.041	0.102	0.099	-0.106
	[60,80)	0.149	0.022	0.394	0.04
	80+	0.323	-0.112	0.229	-0.072
France	[0,60)	0.099	0.035	0.296	0.039
	[60,80)	0.021	-0.149	0.182	-0.277
	80+	0.218	-0.486	0.287	-0.433
Germany	[0,60)	0.122	0.018	0.247	-0.031
	[60,80)	-0.029	-0.016	0.024	-0.092
	80+	0.196	-0.233	0.223	-0.253
Greece	[0,60)	0.116	0.039	0.237	0.03
	[60,80)	0.052	-0.174	0.032	-0.239
	80+	0.052	-0.097	0.043	-0.148
Hungary	[0,60)	0.399	-0.065	0.524	-0.108
	[60,80)	0.238	-0.385	0.185	-0.412
	80+	0.346	-0.204	0.222	-0.186
Iceland	[0,60)	0.072	-0.141	0.048	-0.308
	[60,80)	0.561	0.026	0.084	-0.1
	80+	0.266	0.044	0.266	0.21
Italy	[0,60)	0.191	-0.016	0.295	-0.046
	[60,80)	0.231	-0.291	0.409	-0.656
	80+	0.564	-0.705	0.48	-0.544
Lithuania	[0,60)	0.561	-0.264	1.409	-0.594
	[60,80)	0.317	-0.556	0.421	-0.907
	80+	0.933	-0.442	0.44	-0.188
Netherlands	[0,60)	0.079	-0.016	0.071	-0.086
	[60,80)	0.136	-0.132	0.413	-0.338
	80+	0.289	-0.418	0.417	-0.377
Northern Ireland	[0,60)	0.016	-0.012	0.038	0.011
	[60,80)	0.251	-0.361	0.54	-0.49
	80+	0.348	-0.434	0.251	-0.284
Norway	[0,60)	0.158	0.032	0.207	0.075
	[60,80)	0.18	0.133	0.433	0.12
	80+	0.218	0.014	0.289	-0.012
Poland	[0,60)	0.12	-0.027	0.29	-0.218
	[60,80)	0.028	-0.4	0.204	-0.741
	80+	0.464	-0.647	0.312	-0.539
Portugal	[0,60)	-0.104	-0.009	0.292	-0.193
	[60,80)	0.208	-0.229	0.068	-0.327
	80+	0.507	-0.454	0.302	-0.314
Scotland	[0,60)	-0.196	-0.011	-0.374	-0.294
	[60,80)	0.176	-0.182	0.451	-0.478
	80+	0.37	-0.318	0.294	-0.285
Slovakia	[0,60)	0.088	-0.016	0.494	-0.068
	[60,80)	0.369	-0.378	0.413	-0.389
	80+	0.453	-0.392	0.297	-0.369
Slovenia	[0,60)	0.272	-0.085	0.35	0.043
	[60,80)	0.171	-0.117	0.267	-0.283
	80+	0.202	-0.858	0.326	-0.701
Spain	[0,60)	0.113	-0.085	0.245	-0.093
	[60,80)	0.188	-0.434	0.407	-0.657
	80+	0.782	-0.984	0.465	-0.688
Sweden	[0,60)	0.082	0.041	0.316	-0.12
	[60,80)	0.312	-0.128	0.399	-0.253
	80+	0.336	-0.506	0.316	-0.493
Switzerland	[0,60)	0.207	-0.024	0.398	-0.134
	[60,80)	0.18	-0.042	0.52	-0.225
	80+	0.356	-0.58	0.477	-0.615
United States	[0,60)	0.087	-0.447	-0.059	-0.97
	[60,80)	0.164	-0.558	0.098	-0.767
	80+	0.227	-0.645	0.231	-0.489

### Sheet: Decomposition by cause
Contribution (in years) of COVID-19 and remaming deaths to change in life expectancy by age and period
		Female		Male
Country	Cause of death	from 2015 to 2019	from 2019 to 2020	from 2015 to 2019	from 2019 to 2020
Belgium	COVID-19	0	-1.435	0	-1.475
Belgium	Remaining causes	0.912	0.29	1.138	0.284
Chile	COVID-19	0	-1.492	0	-1.73
Chile	Remaining causes	0.427	0.639	0.503	0.459
Czechia	COVID-19	0	-0.754	0	-0.943
Czechia	Remaining causes	0.626	-0.15	0.813	-0.159
Denmark	COVID-19	0	-0.184	0	-0.209
Denmark	Remaining causes	0.708	0.254	0.672	0.263
England and Wales	COVID-19	0	-1.217	0	-1.494
England and Wales	Remaining causes	0.673	0.304	0.562	0.351
France	COVID-19	0	-0.599	0	-0.821
France	Remaining causes	0.338	-0.001	0.765	0.15
Germany	COVID-19	0	-0.437	0	-0.515
Germany	Remaining causes	0.29	0.206	0.494	0.14
Greece	COVID-19	0	-0.309	0	-0.508
Greece	Remaining causes	0.22	0.077	0.311	0.151
Hungary	COVID-19	0	-0.635	0	-0.739
Hungary	Remaining causes	0.983	-0.019	0.93	0.033
Italy	COVID-19	0	-0.773	0	-1.111
Italy	Remaining causes	0.986	-0.24	1.184	-0.136
Netherlands	COVID-19	0	-0.533	0	-0.637
Netherlands	Remaining causes	0.504	-0.033	0.901	-0.164
Norway	COVID-19	0	-0.089	0	-0.105
Norway	Remaining causes	0.557	0.267	0.929	0.287
Portugal	COVID-19	0	-0.487	0	-0.545
Portugal	Remaining causes	0.61	-0.205	0.662	-0.289
Scotland	COVID-19	0	-0.644	0	-0.738
Scotland	Remaining causes	0.35	0.134	0.371	-0.318
Slovenia	COVID-19	0	-1.15	0	-1.101
Slovenia	Remaining causes	0.646	0.09	0.942	0.16
Spain	COVID-19	0	-1.07	0	-1.252
Spain	Remaining causes	1.083	-0.433	1.117	-0.185
Switzerland	COVID-19	0	-0.722	0	-0.899
Switzerland	Remaining causes	0.743	0.075	1.396	-0.076
United States	COVID-19	0	-1.251	0	-1.445
United States	Remaining causes	0.478	-0.399	0.27	-0.782
